# Inferring Multi-Organ Genetic Causal Connections using Imaging and Clinical Data through Mendelian Randomization

**DOI:** 10.1101/2023.05.22.23290355

**Authors:** Juan Shu, Rong Zheng, Julio Chirinos, Carlos Copana, Bingxuan Li, Zirui Fan, Xiaochen Yang, Yilin Yang, Xiyao Wang, Yujue Li, Bowei Xi, Tengfei Li, Hongtu Zhu, Bingxin Zhao

## Abstract

Understanding the complex causal relationships among major clinical outcomes and the causal interplay among multiple organs remains a significant challenge. By using imaging phenotypes, we can characterize the functional and structural architecture of major human organs. Mendelian randomization (MR) provides a valuable framework for inferring causality by leveraging genetic variants as instrumental variables. In this study, we conducted a systematic multi-organ MR analysis involving 402 imaging traits and 372 clinical outcomes. Our analysis revealed 184 genetic causal links for 58 diseases and 56 imaging traits across various organs, tissues, and systems, including the brain, heart, liver, kidney, lung, pancreas, spleen, adipose tissue, and skeletal system. We identified intra-organ causal connections, such as the bidirectional genetic links between Alzheimer’s disease and brain function, as well as inter-organ causal effects, such as the impact of heart diseases on brain health. Metabolic disorders, such as diabetes, exhibited causal effects across multiple organs. These findings shed light on the genetic causal links spanning multiple organs, providing insights into the intricate relationships between organ functions and clinical outcomes.
