## Supplementary material for "Inferring Multi-Organ Genetic Causal Connections using Imaging and Clinical Data through Mendelian Randomization": supp_table: TableS2_Imaging_traits_ID.xlsx

### Sheet: ID_heart
Table S1: The 82 CMR traits and their reproducibility. More details can be found in Zhao et al. 2021 (https://doi.org/10.1101/2021.11.01.21265779).
CMR_trait_ID	Reproducibility (ICC)	Full_name	Category	Short_category	Baseline_mean	Repeat_visit_mean	Pvalue_of_difference
LVEDV	0.915949	left ventricular end-diastolic volume	left ventricle	LV	148.964	147.401	8.62566e-08
LVESV	0.868954	left ventricular end-systolic volume	left ventricle	LV	60.3974	59.85	0.00704646
LVSV	0.792878	left ventricular stroke volume	left ventricle	LV	88.4955	87.3706	3.68522e-05
LVEF	0.539918	left ventricular ejection fraction	left ventricle	LV	59.7428	59.7118	0.722472
LVCO	0.656299	left ventricular cardiac output	left ventricle	LV	5.40422	5.29858	6.907e-08
LVM	0.963047	left ventricular myocardial mass	left ventricle	LV	86.4378	86.1845	0.176141
RVEDV	0.925637	right ventricular end-diastolic volume	right ventricle	RV	158.103	157.435	0.08032
RVESV	0.916658	right ventricular end-systolic volume	right ventricle	RV	67.8802	68.2713	0.0097387
RVSV	0.805191	right ventricular stroke volume	right ventricle	RV	90.1896	89.1085	6.0856e-05
RVEF	0.638997	right ventricular ejection fraction	right ventricle	RV	57.5079	57.0601	6.27806e-06
WT_AHA_1	0.665025	regional myocardial-wall thickness at end-diastole	left ventricle	LV	6.61788	6.62597	0.602777
WT_AHA_2	0.452669	regional myocardial-wall thickness at end-diastole	left ventricle	LV	4.96577	4.98233	0.34241
WT_AHA_3	0.505832	regional myocardial-wall thickness at end-diastole	left ventricle	LV	5.25879	5.38693	5.97943e-10
WT_AHA_4	0.720206	regional myocardial-wall thickness at end-diastole	left ventricle	LV	6.17411	6.2336	1.41008e-05
WT_AHA_5	0.828571	regional myocardial-wall thickness at end-diastole	left ventricle	LV	6.25537	6.26774	0.196275
WT_AHA_6	0.812423	regional myocardial-wall thickness at end-diastole	left ventricle	LV	6.30105	6.33309	0.000290025
WT_AHA_7	0.84033	regional myocardial-wall thickness at end-diastole	left ventricle	LV	5.60633	5.65767	5.99464e-10
WT_AHA_8	0.830593	regional myocardial-wall thickness at end-diastole	left ventricle	LV	6.26684	6.3002	0.000688829
WT_AHA_9	0.867607	regional myocardial-wall thickness at end-diastole	left ventricle	LV	6.50954	6.50843	0.995259
WT_AHA_10	0.867363	regional myocardial-wall thickness at end-diastole	left ventricle	LV	5.97266	5.98553	0.255379
WT_AHA_11	0.867625	regional myocardial-wall thickness at end-diastole	left ventricle	LV	5.66181	5.6641	0.537566
WT_AHA_12	0.858679	regional myocardial-wall thickness at end-diastole	left ventricle	LV	5.55268	5.58871	6.13655e-07
WT_AHA_13	0.713289	regional myocardial-wall thickness at end-diastole	left ventricle	LV	4.57013	4.62804	2.65709e-08
WT_AHA_14	0.742822	regional myocardial-wall thickness at end-diastole	left ventricle	LV	4.80413	4.81055	0.788699
WT_AHA_15	0.714996	regional myocardial-wall thickness at end-diastole	left ventricle	LV	4.49293	4.50208	0.375946
WT_AHA_16	0.725125	regional myocardial-wall thickness at end-diastole	left ventricle	LV	4.68744	4.73518	8.03155e-06
WT_global	0.909409	global myocardial-wall thickness at end-diastole	left ventricle	LV	5.67652	5.70878	1.98134e-08
LAV_max	0.776088	left atrium maximum volume	left atrium	LA	71.9459	71.8383	0.698805
LAV_min	0.737309	left atrium minimum volume	left atrium	LA	28.2235	28.7071	0.00262581
LASV	0.733469	left atrium stroke volume	left atrium	LA	43.5165	42.6127	1.94376e-07
LAEF	0.58885	left atrium ejection fraction	left atrium	LA	61.735	60.9211	5.88827e-08
RAV_max	0.802233	right atrium maximum volume	right atrium	RA	86.5989	87.6704	0.0007203
RAV_min	0.802916	right atrium minimum volume	right atrium	RA	46.4302	46.7202	0.119647
RASV	0.621783	right atrium stroke volume	right atrium	RA	39.9986	40.5846	0.00526625
RAEF	0.528486	right atrium ejection fraction	right atrium	RA	46.7281	47.0196	0.123566
AAo_max_area	0.965401	ascending aorta maximum area	ascending aorta	AAo	847.305	856.236	5.63841e-28
AAo_min_area	0.969564	ascending aorta minimum area	ascending aorta	AAo	768.692	779.352	1.09917e-43
AAo_aortic_distensibility	0.565766	ascending aorta distensibility	ascending aorta	AAo	1.89971	1.72383	3.27082e-20
DAo_max_area	0.950188	descending aorta maximum area	descending aorta	DAo	473.334	478.663	6.13783e-20
DAo_min_area	0.946264	descending aorta minimum area	descending aorta	DAo	416.051	422.388	1.85663e-29
DAo_aortic_distensibility	0.472811	descending aorta distensibility	descending aorta	DAo	2.54513	2.33075	1.62913e-16
Ell_1	0.530199	regional longitudinal strain	left ventricle	LV	-18.2866	-17.836	7.98193e-09
Ell_2	0.518416	regional longitudinal strain	left ventricle	LV	-21.3655	-21.2344	0.172549
Ell_3	0.576301	regional longitudinal strain	left ventricle	LV	-13.607	-13.3836	0.000635973
Ell_4	0.536023	regional longitudinal strain	left ventricle	LV	-13.7758	-13.7186	0.311984
Ell_5	0.494339	regional longitudinal strain	left ventricle	LV	-7.94358	-8.05521	0.0166433
Ell_6	0.543881	regional longitudinal strain	left ventricle	LV	-11.1575	-11.2315	0.120693
Ell_global	0.522767	global longitudinal strain	left ventricle	LV	-13.7033	-13.6134	0.0511248
Ecc_AHA_1	0.515741	regional peak circumferential strain	left ventricle	LV	-18.215	-18.1902	0.979288
Ecc_AHA_2	0.681429	regional peak circumferential strain	left ventricle	LV	-25.3	-25.9014	2.1944e-07
Ecc_AHA_3	0.509502	regional peak circumferential strain	left ventricle	LV	-21.3737	-20.9861	0.00576691
Ecc_AHA_4	0.414338	regional peak circumferential strain	left ventricle	LV	-16.3284	-16.594	0.00404537
Ecc_AHA_5	0.508597	regional peak circumferential strain	left ventricle	LV	-25.3549	-25.4543	0.193761
Ecc_AHA_6	0.528474	regional peak circumferential strain	left ventricle	LV	-24.8831	-24.3721	1.49137e-08
Ecc_AHA_7	0.6161	regional peak circumferential strain	left ventricle	LV	-23.4084	-23.2957	0.189342
Ecc_AHA_8	0.599297	regional peak circumferential strain	left ventricle	LV	-30.5086	-31.108	9.04197e-08
Ecc_AHA_9	0.597554	regional peak circumferential strain	left ventricle	LV	-23.9564	-23.293	2.36356e-08
Ecc_AHA_10	0.431948	regional peak circumferential strain	left ventricle	LV	-16.9261	-17.4573	6.44689e-12
Ecc_AHA_11	0.546087	regional peak circumferential strain	left ventricle	LV	-23.5968	-23.9338	0.000105922
Ecc_AHA_12	0.596623	regional peak circumferential strain	left ventricle	LV	-22.4658	-22.0772	1.35989e-06
Ecc_AHA_13	0.654726	regional peak circumferential strain	left ventricle	LV	-24.2968	-24.1836	0.368018
Ecc_AHA_14	0.583185	regional peak circumferential strain	left ventricle	LV	-33.6534	-33.2083	4.32313e-05
Ecc_AHA_15	0.612802	regional peak circumferential strain	left ventricle	LV	-22.7882	-22.7334	0.728663
Ecc_AHA_16	0.531868	regional peak circumferential strain	left ventricle	LV	-27.473	-27.0547	0.000123213
Ecc_global	0.744304	global peak circumferential strain	left ventricle	LV	-22.7151	-22.6821	0.599321
Err_AHA_1	0.481421	regional radial strain	left ventricle	LV	28.8355	28.3869	0.0951017
Err_AHA_2	0.369421	regional radial strain	left ventricle	LV	9.40253	9.73925	0.0510225
Err_AHA_3	0.497308	regional radial strain	left ventricle	LV	15.7254	16.6066	1.18314e-05
Err_AHA_4	0.568511	regional radial strain	left ventricle	LV	40.5077	39.489	0.000867501
Err_AHA_5	0.625273	regional radial strain	left ventricle	LV	37.4773	37.5266	0.587762
Err_AHA_6	0.583531	regional radial strain	left ventricle	LV	36.1416	37.5928	9.7642e-08
Err_AHA_7	0.449272	regional radial strain	left ventricle	LV	39.5518	38.9538	0.0843079
Err_AHA_8	0.480981	regional radial strain	left ventricle	LV	15.9058	16.0808	0.271367
Err_AHA_9	0.510313	regional radial strain	left ventricle	LV	26.1673	27.069	5.47564e-06
Err_AHA_10	0.483693	regional radial strain	left ventricle	LV	39.3067	39.5298	0.240562
Err_AHA_11	0.547595	regional radial strain	left ventricle	LV	38.9714	38.7632	0.405316
Err_AHA_12	0.610033	regional radial strain	left ventricle	LV	39.6337	39.7621	0.396893
Err_AHA_13	0.496478	regional radial strain	left ventricle	LV	37.2925	37.3707	0.666455
Err_AHA_14	0.466117	regional radial strain	left ventricle	LV	14.9485	15.7726	3.01516e-07
Err_AHA_15	0.448891	regional radial strain	left ventricle	LV	39.5896	40.4729	0.00135661
Err_AHA_16	0.542441	regional radial strain	left ventricle	LV	39.2933	39.7293	0.0744726
Err_global	0.612265	global radial strain	left ventricle	LV	27.9768	28.3117	0.00378107

### Sheet: ID_brain_regional_volume
Table S2: The ID of brain MRI traits used in this study. This sheet displays ID of regional brain volumes. More details can be found in Zhao et al. 2019 (https://doi.org/10.1038/s41588-019-0516-6).
ID	Category
left.caudal.anterior.cingulate	regional brain volumes
left.caudal.middle.frontal	regional brain volumes
left.cuneus	regional brain volumes
left.entorhinal	regional brain volumes
left.fusiform	regional brain volumes
left.inferior.parietal	regional brain volumes
left.inferior.temporal	regional brain volumes
left.isthmus.cingulate	regional brain volumes
left.lateral.occipital	regional brain volumes
left.lateral.orbitofrontal	regional brain volumes
left.lingual	regional brain volumes
left.medial.orbitofrontal	regional brain volumes
left.middle.temporal	regional brain volumes
left.parahippocampal	regional brain volumes
left.paracentral	regional brain volumes
left.pars.opercularis	regional brain volumes
left.pars.orbitalis	regional brain volumes
left.pars.triangularis	regional brain volumes
left.pericalcarine	regional brain volumes
left.postcentral	regional brain volumes
left.posterior.cingulate	regional brain volumes
left.precentral	regional brain volumes
left.precuneus	regional brain volumes
left.rostral.anterior.cingulate	regional brain volumes
left.rostral.middle.frontal	regional brain volumes
left.superior.frontal	regional brain volumes
left.superior.parietal	regional brain volumes
left.superior.temporal	regional brain volumes
left.supramarginal	regional brain volumes
left.transverse.temporal	regional brain volumes
left.insula	regional brain volumes
right.caudal.anterior.cingulate	regional brain volumes
right.caudal.middle.frontal	regional brain volumes
right.cuneus	regional brain volumes
right.entorhinal	regional brain volumes
right.fusiform	regional brain volumes
right.inferior.parietal	regional brain volumes
right.inferior.temporal	regional brain volumes
right.isthmus.cingulate	regional brain volumes
right.lateral.occipital	regional brain volumes
right.lateral.orbitofrontal	regional brain volumes
right.lingual	regional brain volumes
right.medial.orbitofrontal	regional brain volumes
right.middle.temporal	regional brain volumes
right.parahippocampal	regional brain volumes
right.paracentral	regional brain volumes
right.pars.opercularis	regional brain volumes
right.pars.orbitalis	regional brain volumes
right.pars.triangularis	regional brain volumes
right.pericalcarine	regional brain volumes
right.postcentral	regional brain volumes
right.posterior.cingulate	regional brain volumes
right.precentral	regional brain volumes
right.precuneus	regional brain volumes
right.rostral.anterior.cingulate	regional brain volumes
right.rostral.middle.frontal	regional brain volumes
right.superior.frontal	regional brain volumes
right.superior.parietal	regional brain volumes
right.superior.temporal	regional brain volumes
right.supramarginal	regional brain volumes
right.transverse.temporal	regional brain volumes
right.insula	regional brain volumes
cerebellar.vermal.lobules.I.V	regional brain volumes
cerebellar.vermal.lobules.VI.VII	regional brain volumes
cerebellar.vermal.lobules.VIII.X	regional brain volumes
left.basal.forebrain	regional brain volumes
right.basal.forebrain	regional brain volumes
Brain.stem	regional brain volumes
CSF	regional brain volumes
X3rd.ventricle	regional brain volumes
X4th.ventricle	regional brain volumes
optic.chiasm	regional brain volumes
left.lateral.ventricle	regional brain volumes
left.inferior.lateral.ventricle	regional brain volumes
left.cerebellum.exterior	regional brain volumes
left.cerebellum.white.matter	regional brain volumes
left.thalamus.proper	regional brain volumes
left.caudate	regional brain volumes
left.putamen	regional brain volumes
left.pallidum	regional brain volumes
left.hippocampus	regional brain volumes
left.amygdala	regional brain volumes
left.accumbens.area	regional brain volumes
left.ventral.DC	regional brain volumes
left.vessel	regional brain volumes
right.lateral.ventricle	regional brain volumes
right.inferior.lateral.ventricle	regional brain volumes
right.cerebellum.exterior	regional brain volumes
right.cerebellum.white.matter	regional brain volumes
right.thalamus.proper	regional brain volumes
right.caudate	regional brain volumes
right.putamen	regional brain volumes
right.pallidum	regional brain volumes
right.hippocampus	regional brain volumes
right.amygdala	regional brain volumes
right.accumbens.area	regional brain volumes
right.ventral.DC	regional brain volumes
right.vessel	regional brain volumes
grey.matter	regional brain volumes
white.matter	regional brain volumes
total.brain.volume	regional brain volumes

### Sheet: ID_brain_DTI
Table S2: The ID of brain MRI traits used in this study. This sheet displays ID of the DTI parameters. More details can be found in Zhao et al. 2019 (DOI: 10.1126/science.abf3736).
ID	Meaning	Category
ACR_FA	mean FA of anterior corona radiata	DTI parameters
ALIC_FA	mean FA of anterior limb of internal capsule	DTI parameters
Average_FA	average FA across all the 21 white matter tracts	DTI parameters
BCC_FA	mean FA of body of corpus callosum	DTI parameters
CGC_FA	mean FA of cingulum (cingulate gyrus)	DTI parameters
CGH_FA	mean FA of cingulum (hippocampus)	DTI parameters
CST_FA	mean FA of corticospinal tract	DTI parameters
EC_FA	mean FA of external capsule	DTI parameters
FX_FA	mean FA of fornix (column and body of fornix)	DTI parameters
FXST_FA	mean FA of fornix-stria terminalis	DTI parameters
GCC_FA	mean FA of genu of corpus callosum	DTI parameters
IFO_FA	mean FA of inferior fronto-occipital fasciculus	DTI parameters
PCR_FA	mean FA of posterior corona radiata	DTI parameters
PLIC_FA	mean FA of posterior limb of internal capsule	DTI parameters
PTR_FA	mean FA of posterior thalamic radiation (include optic radiation)	DTI parameters
RLIC_FA	mean FA of retrolenticular part of internal capsule	DTI parameters
SCC_FA	mean FA of splenium of corpus callosum	DTI parameters
SCR_FA	mean FA of superior corona radiata	DTI parameters
SFO_FA	mean FA of sperior fronto-occipital fasciculus (could be a part of anterior internal capsule)	DTI parameters
SLF_FA	mean FA of superior longitudinal fasciculus	DTI parameters
SS_FA	mean FA of sagittal stratum (include inferior longitidinal fasciculus and inferior fronto-occipital fasciculus)	DTI parameters
UNC_FA	mean AD of uncinate fasciculus	DTI parameters
ACR_AD	mean AD of anterior corona radiata	DTI parameters
ALIC_AD	mean AD of anterior limb of internal capsule	DTI parameters
Average_AD	average AD across all the 21 white matter tracts	DTI parameters
BCC_AD	mean AD of body of corpus callosum	DTI parameters
CGC_AD	mean AD of cingulum (cingulate gyrus)	DTI parameters
CGH_AD	mean AD of cingulum (hippocampus)	DTI parameters
CST_AD	mean AD of corticospinal tract	DTI parameters
EC_AD	mean AD of external capsule	DTI parameters
FX_AD	mean AD of fornix (column and body of fornix)	DTI parameters
FXST_AD	mean AD of fornix-stria terminalis	DTI parameters
GCC_AD	mean AD of genu of corpus callosum	DTI parameters
IFO_AD	mean AD of inferior fronto-occipital fasciculus	DTI parameters
PCR_AD	mean AD of posterior corona radiata	DTI parameters
PLIC_AD	mean AD of posterior limb of internal capsule	DTI parameters
PTR_AD	mean AD of posterior thalamic radiation (include optic radiation)	DTI parameters
RLIC_AD	mean AD of retrolenticular part of internal capsule	DTI parameters
SCC_AD	mean AD of splenium of corpus callosum	DTI parameters
SCR_AD	mean AD of superior corona radiata	DTI parameters
SFO_AD	mean AD of sperior fronto-occipital fasciculus (could be a part of anterior internal capsule)	DTI parameters
SLF_AD	mean AD of superior longitudinal fasciculus	DTI parameters
SS_AD	mean AD of sagittal stratum (include inferior longitidinal fasciculus and inferior fronto-occipital fasciculus)	DTI parameters
UNC_AD	mean AD of uncinate fasciculus	DTI parameters
ACR_MD	mean MD of anterior corona radiata	DTI parameters
ALIC_MD	mean MD of anterior limb of internal capsule	DTI parameters
Average_MD	average MD across all the 21 white matter tracts	DTI parameters
BCC_MD	mean MD of body of corpus callosum	DTI parameters
CGC_MD	mean MD of cingulum (cingulate gyrus)	DTI parameters
CGH_MD	mean MD of cingulum (hippocampus)	DTI parameters
CST_MD	mean MD of corticospinal tract	DTI parameters
EC_MD	mean MD of external capsule	DTI parameters
FX_MD	mean MD of fornix (column and body of fornix)	DTI parameters
FXST_MD	mean MD of fornix-stria terminalis	DTI parameters
GCC_MD	mean MD of genu of corpus callosum	DTI parameters
IFO_MD	mean MD of inferior fronto-occipital fasciculus	DTI parameters
PCR_MD	mean MD of posterior corona radiata	DTI parameters
PLIC_MD	mean MD of posterior limb of internal capsule	DTI parameters
PTR_MD	mean MD of posterior thalamic radiation (include optic radiation)	DTI parameters
RLIC_MD	mean MD of retrolenticular part of internal capsule	DTI parameters
SCC_MD	mean MD of splenium of corpus callosum	DTI parameters
SCR_MD	mean MD of superior corona radiata	DTI parameters
SFO_MD	mean MD of sperior fronto-occipital fasciculus (could be a part of anterior internal capsule)	DTI parameters
SLF_MD	mean MD of superior longitudinal fasciculus	DTI parameters
SS_MD	mean MD of sagittal stratum (include inferior longitidinal fasciculus and inferior fronto-occipital fasciculus)	DTI parameters
UNC_MD	mean MD of uncinate fasciculus	DTI parameters
ACR_MO	mean MO of anterior corona radiata	DTI parameters
ALIC_MO	mean MO of anterior limb of internal capsule	DTI parameters
Average_MO	average MO across all the 21 white matter tracts	DTI parameters
BCC_MO	mean MO of body of corpus callosum	DTI parameters
CGC_MO	mean MO of cingulum (cingulate gyrus)	DTI parameters
CGH_MO	mean MO of cingulum (hippocampus)	DTI parameters
CST_MO	mean MO of corticospinal tract	DTI parameters
EC_MO	mean MO of external capsule	DTI parameters
FX_MO	mean MO of fornix (column and body of fornix)	DTI parameters
FXST_MO	mean MO of fornix-stria terminalis	DTI parameters
GCC_MO	mean MO of genu of corpus callosum	DTI parameters
IFO_MO	mean MO of inferior fronto-occipital fasciculus	DTI parameters
PCR_MO	mean MO of posterior corona radiata	DTI parameters
PLIC_MO	mean MO of posterior limb of internal capsule	DTI parameters
PTR_MO	mean MO of posterior thalamic radiation (include optic radiation)	DTI parameters
RLIC_MO	mean MO of retrolenticular part of internal capsule	DTI parameters
SCC_MO	mean MO of splenium of corpus callosum	DTI parameters
SCR_MO	mean MO of superior corona radiata	DTI parameters
SFO_MO	mean MO of sperior fronto-occipital fasciculus (could be a part of anterior internal capsule)	DTI parameters
SLF_MO	mean MO of superior longitudinal fasciculus	DTI parameters
SS_MO	mean MO of sagittal stratum (include inferior longitidinal fasciculus and inferior fronto-occipital fasciculus)	DTI parameters
UNC_MO	mean MO of uncinate fasciculus	DTI parameters
ACR_RD	mean RD of anterior corona radiata	DTI parameters
ALIC_RD	mean RD of anterior limb of internal capsule	DTI parameters
Average_RD	average MO across all the 21 white matter tracts	DTI parameters
BCC_RD	mean RD of body of corpus callosum	DTI parameters
CGC_RD	mean RD of cingulum (cingulate gyrus)	DTI parameters
CGH_RD	mean RD of cingulum (hippocampus)	DTI parameters
CST_RD	mean RD of corticospinal tract	DTI parameters
EC_RD	mean RD of external capsule	DTI parameters
FX_RD	mean RD of fornix (column and body of fornix)	DTI parameters
FXST_RD	mean RD of fornix-stria terminalis	DTI parameters
GCC_RD	mean RD of genu of corpus callosum	DTI parameters
IFO_RD	mean RD of inferior fronto-occipital fasciculus	DTI parameters
PCR_RD	mean RD of posterior corona radiata	DTI parameters
PLIC_RD	mean RD of posterior limb of internal capsule	DTI parameters
PTR_RD	mean RD of posterior thalamic radiation (include optic radiation)	DTI parameters
RLIC_RD	mean RD of retrolenticular part of internal capsule	DTI parameters
SCC_RD	mean RD of splenium of corpus callosum	DTI parameters
SCR_RD	mean RD of superior corona radiata	DTI parameters
SFO_RD	mean RD of sperior fronto-occipital fasciculus (could be a part of anterior internal capsule)	DTI parameters
SLF_RD	mean RD of superior longitudinal fasciculus	DTI parameters
SS_RD	mean RD of sagittal stratum (include inferior longitidinal fasciculus and inferior fronto-occipital fasciculus)	DTI parameters
UNC_RD	mean RD of uncinate fasciculus	DTI parameters

### Sheet: ID_brain_fMRI
Table S2: The ID of brain MRI traits used in this study. This sheet dispays the 360 functional areas defined in the Glasser360 atlas and we mainly used the network-level traits in the paper. More details can be found in Glasser et al. 2016 (https://doi.org/10.1038/nature18933).
Parcel Index	Area Name	Area Description	Network	Key Studies	Location
1	V1	Primary Visual Cortex	Visual1	Amunts et al 2000,Fischl et al 2008,Abdollahi et al 2014	Calcarine_L,Lingual_L
2	MST	Medial Superior Temporal Area	Visual2	Abdollahi et al 2014, Kolster et al 2010, Malikovic et al 2007,Fischl et al 2008	Occipital_Mid_L
3	V6	Sixth Visual Area	Visual2	Pitzalis et al 2006, Pitzalis et al 2013, Sereno et al 2012, Nieuwenhuys et al 2014	Cuneus_L
4	V2	Second Visual Area	Visual2	Amunts et al 2000,Fischl et al 2008, Schira et al 2009,Abdollahi et al 2014, Wang et al2015, Wandell and Winawer 2011	Lingual_L,Calcarine_L,Cuneus_L
5	V3	Third Visual Area	Visual2	Abdollahi et al 2014, Rottschy et al 2007, Schira et al 2009, Kujovic et al 2012, Wang et al 2015, Wandell and Winawer 2011	Cuneus_L,Lingual_L,Cerebellum_6_L,Occipital_Mid_L
6	V4	Fourth Visual Area	Visual2	Hansen et al 2007,Abdollahi et al 2014, Rottschy et al 2007, Malikovic et al 2015	Occipital_Mid_L,Fusiform_L,Lingual_L
7	V8	Eighth Visual Area	Visual2	Hadjikhani et al 1998,Abdollahi et al 2014	Fusiform_L
8	4	Primary Motor Cortex	Somatomotor	Fischl et al 2008,Geyer et al 1996	Paracentral_Lobule_L,Postcentral_L,Precentral_L
9	3b	Primary Sensory Cortex	Somatomotor	Fischl et al 2008,Geyer et al 1999, Geyer et al 2000	Postcentral_L
10	FEF	Frontal Eye Fields	Cingulo-Opercular	Glasser and Van Essen 2011, Amiez and Petrides 2009	Precentral_L
11	PEF	Premotor Eye Field	Dorsal-Attention	Amiez and Petrides 2009, Amunts et al 2010	Precentral_L
12	55b	Area 55b	Language	Hopf 1956	Precentral_L
13	V3A	Area V3A	Visual2	Abdollahi et al 2014, Swisher et al 2007, Kujovic et al 2012, Wandell and Winawer 2011, Larsson and Heeger 2006, Tootell et al 1997	Occipital_Sup_L
14	RSC	RetroSplenial Complex	Frontoparietal	Glasser and Van Essen 2011, Vogt, 2009, Palomero Gallagher et al 2009	Cingulate_Post_L,Lingual_L,Cingulate_Mid_L,Calcarine_L,Precuneus_L
15	POS2	Parieto-Occipital Sulcus Area 2	Frontoparietal	Glasser and Van Essen 2011	Precuneus_L,Cuneus_L
16	V7	Seventh Visual Area	Visual2	Abdollahi et al2014, Swisher et al 2007, Larsson and Heeger 2006, Tootell et al 1998, Hagler et al 2007, Wang et al., 2015	Occipital_Sup_L,Occipital_Mid_L
17	IPS1	IntraParietal Sulcus Area 1	Visual2	Swisher et al 2007, Wang et al., 2015, Hagler et al 2007	Occipital_Sup_L
18	FFC	Fusiform Face Complex	Visual2	Glasser and Van Essen 2011, Kanwisher and Yovel, 2006, Caspers et al 2013, Weiner et al 2014	Fusiform_L
19	V3B	Area V3B	Visual2	Abdollahi et al 2014, Larsson and Heeger 2006, Swisher et al 2007, Wandell and Winawer 2011, Smith et al 1998	Occipital_Mid_L
20	LO1	AreaLateral Occipital 1	Visual2	Abdollahi et al 2014, Hansen et al 2007,Malikovic et al 2015, Larsson and Heeger 2006	Occipital_Mid_L
21	LO2	Area Lateral Occipital 2	Visual2	Abdollahi et al 2014, Hansen et al 2007,Malikovic et al 2015, Larsson andHeeger 2006	Occipital_Inf_L
22	PIT	Posterior InferoTemporal	Visual2	Abdollahi et al 2014, Kolster et al 2010, Malikovic et al 2015, Kanwisher and Yovel, 2006, Tsao et al 2008	Occipital_Inf_L,Fusiform_L
23	MT	Middle Temporal Area	Visual2	Abdollahiet al 2014, Kolster et al 2010, Malikovic et al 2007,Fischl et al 2008	Occipital_Mid_L
24	A1	Primary Auditory Cortex	Auditory	Glasser and Van Essen 2011, Moerel et al 2014, von Economo and Koskinas 1925, Triarhou 2007, Morosan et al 2001	Temporal_Sup_L,Heschl_L
25	PSL	PeriSylvian Language Area	Language		Temporal_Sup_L,SupraMarginal_L
26	SFL	Superior Frontal Language Area	Language		Supp_Motor_Area_L
27	PCV	PreCuneus Visual Area	Posterior-Multimodal	Sereno et al 2012	Precuneus_L
28	STV	Superior Temporal Visual Area	Language		Temporal_Mid_L,Temporal_Sup_L
29	7Pm	Medial Area 7P	Frontoparietal	Scheperjans et al 2008a, Scheperjans et al 2008b	Precuneus_L
30	7m	Area 7m	Default	Scheperjans et al 2008a, Scheperjans et al 2008b	Precuneus_L
31	POS1	Parieto-Occipital Sulcus Area 1	Default	Glasser and Van Essen 2011	Calcarine_L
32	23d	Area 23d	Default	Vogt,2009, Palomero-Gallagher et al 2009	Cingulate_Mid_L
33	v23ab	Area ventral 23 a+b	Default	Vogt, 2009, Palomero-Gallagher et al 2009	Precuneus_L
34	d23ab	Area dorsal 23 a+b	Default	Vogt, 2009, Palomero-Gallagher et al 2009	Cingulate_Post_L,Cingulate_Mid_L
35	31pv	Area 31p ventral	Default	Vogt, 2009, Palomero-Gallagher et al 2009	Cingulate_Mid_L,Cingulate_Post_L
36	5m	Area 5m	Somatomotor	Scheperjans et al 2008a, Scheperjans et al 2008b	Precuneus_L
37	5mv	Area 5m ventral	Cingulo-Opercular	Scheperjans et al 2008a, Scheperjans et al 2008b	Cingulate_Mid_L,Precuneus_L
38	23c	Area 23c	Cingulo-Opercular	Vogt, 2009, Palomero-Gallagher et al 2009	Cingulate_Mid_L
39	5L	Area 5L	Somatomotor	Scheperjans et al 2008a, Scheperjans et al 2008b	Precuneus_L
40	24dd	Dorsal Area 24d	Somatomotor	Palomero-Gallagher et al 2009, Vogt and Vogt 2003	Cingulate_Mid_L,Supp_Motor_Area_L
41	24dv	Ventral Area 24d	Somatomotor	Palomero-Gallagher et al 2009, Vogt and Vogt 2003	Cingulate_Mid_L
42	7AL	Lateral Area 7A	Somatomotor	Scheperjans et al 2008a, Scheperjans et al 2008b	Parietal_Sup_L,Precuneus_L
43	SCEF	Supplementary and Cingulate Eye Field	Cingulo-Opercular	Amiez and Petrides 2009	Supp_Motor_Area_L
44	6ma	Area 6m anterior	Cingulo-Opercular	Fischl et al 2008, Vorobiev et al 1998, Geyer 2004	Frontal_Sup_2_L,Supp_Motor_Area_L
45	7Am	Medial Area 7A	Cingulo-Opercular	Scheperjans et al 2008a, Scheperjans et al 2008b	Precuneus_L
46	7Pl	Lateral Area 7P	Dorsal-Attention	Scheperjans et al 2008a, Scheperjans et al 2008b	Precuneus_L,Parietal_Sup_L
47	7PC	Area 7PC	Somatomotor	Scheperjans et al 2008a, Scheperjans et al 2008b	Parietal_Sup_L,Parietal_Inf_L
48	LIPv	Area Lateral IntraParietal ventral	Visual2	Van Essen et al 2012a, Scheperjans et al 2008a, Scheperjans et al 2008b	Parietal_Inf_L,Parietal_Sup_L
49	VIP	Ventral IntraParietal Complex	Visual2	Van Essen et al 2012a	Parietal_Sup_L
50	MIP	Medial IntraParietal Area	Dorsal-Attention	Van Essen et al 2012a	Parietal_Sup_L
51	1	Area 1	Somatomotor	Fischl et al 2008,Geyer et al 1999, Geyer et al 2000	Postcentral_L
52	2	Area 2	Somatomotor	Fischl et al 2008,Grefkes et al 2000	Postcentral_L,Parietal_Inf_L
53	3a	Area 3a	Somatomotor	Fischl et al 2008,Geyer et al 1999, Geyer et al 2000	Postcentral_L
54	6d	Dorsal area 6	Somatomotor	Fischl et al 2008,Geyer 2004, Geyer et al 2000	Precentral_L
55	6mp	Area 6mp	Somatomotor	Fischl et al 2008, Vorobiev et al 1998, Geyer 2004	Supp_Motor_Area_L,Paracentral_Lobule_L
56	6v	Ventral Area 6	Somatomotor	Fischl et al 2008, Amunts et al 2010, Geyer 2004	Precentral_L
57	p24pr	Area Posterior 24 prime	Cingulo-Opercular	Vogt, 2009	Cingulate_Mid_L
58	33pr	Area 33 prime	Cingulo-Opercular	Vogt, 2009, Nieuwenhuys et al 2014	ACC_sup_L,Cingulate_Mid_L
59	a24pr	Anterior 24 prime	Cingulo-Opercular	Vogt, 2009	Cingulate_Mid_L,ACC_sup_L
60	p32pr	Area p32 prime	Cingulo-Opercular	Vogt, 2009	Cingulate_Mid_L
61	a24	Area a24	Default	Vogt, 2009, Palomero-Gallagher et al 2015	ACC_pre_L
62	d32	Area dorsal 32	Default	Vogt, 2009	Frontal_Sup_Medial_L
63	8BM	Area 8BM	Frontoparietal	Petredes and Pandya 1999	Frontal_Sup_Medial_L
64	p32	Area p32	Default	Van Essen et al 2012b, Ongur et al 2003, Vogt, 2009, Palomero-Gallagher et al 2009	ACC_pre_L
65	10r	Area 10r	Default	Van Essen et al 2012b, Ongur et al 2003	Frontal_Med_Orb_L
66	47m	Area 47m	Default	Van Essen et al 2012b,Ongur et al 2003, Glasser and Van Essen 2011	OFCpost_L
67	8Av	Area 8Av	Default	Petredes and Pandya 1999	Frontal_Mid_2_L
68	8Ad	Area 8Ad	Default	Petredes and Pandya 1999	Frontal_Sup_2_L,Frontal_Mid_2_L
69	9m	Area 9 Middle	Default	Petredes and Pandya 1999	Frontal_Sup_Medial_L
70	8BL	Area 8B Lateral	Default	Petredes and Pandya 1999	Frontal_Sup_Medial_L,Frontal_Sup_2_L
71	9p	Area 9 Posterior	Default	Petredes and Pandya 1999	Frontal_Sup_2_L
72	10d	Area 10d	Default	Petredes and Pandya 1999, Bludau et al 2014	Frontal_Sup_Medial_L,Frontal_Sup_2_L
73	8C	Area 8C	Frontoparietal	Petredes and Pandya 1999	Frontal_Mid_2_L
74	44	Area 44	Language	Fischl et al 2008, Amunts et al 1999, Amunts etal 2010	Frontal_Inf_Oper_L,Frontal_Inf_Tri_L
75	45	Area 45	Language	Fischl et al 2008, Amunts et al 1999, Amunts et al 2010	Frontal_Inf_Tri_L
76	47l	Area 47l (47 lateral)	Default	Van Essen et al 2012b,Ongur et al 2003	Frontal_Inf_Orb_2_L
77	a47r	Area anterior 47r	Frontoparietal	Van Essen et al 2012b,Ongur et al 2003	Frontal_Mid_2_L,OFClat_L
78	6r	Rostral Area 6	Cingulo-Opercular	Amunts et al 2010	Frontal_Inf_Oper_L,Precentral_L
79	IFJa	Area IFJa	Language		Frontal_Inf_Oper_L,Frontal_Inf_Tri_L
80	IFJp	Area IFJp	Frontoparietal		Frontal_Inf_Oper_L,Precentral_L
81	IFSp	Area IFSp	Language		Frontal_Inf_Tri_L
82	IFSa	Area IFSa	Frontoparietal		Frontal_Inf_Tri_L
83	p9-46v	Area posterior 9-46v	Frontoparietal	Petredes and Pandya 1999	Frontal_Inf_Tri_L,Frontal_Mid_2_L
84	46	Area 46	Cingulo-Opercular	Petredes and Pandya 1999, Rajkowska and Goldman Rakic 1995a, Rajkowska and Goldman-Rakic 1995b	Frontal_Mid_2_L
85	a9-46v	Area anterior 9-46v	Frontoparietal	Petredes and Pandya 1999	Frontal_Mid_2_L
86	9-46d	Area 9-46d	Cingulo-Opercular	Petredes and Pandya 1999	Frontal_Mid_2_L,Frontal_Sup_2_L
87	9a	Area 9 anterior	Default	Petredes and Pandya 1999	Frontal_Sup_2_L
88	10v	Area 10v	Default	Bludau et al 2014	Rectus_L,Frontal_Med_Orb_L
89	a10p	Area anterior 10p	Frontoparietal	Van Essen et al 2012b,Ongur et al 2003, Bludau et al 2014	Frontal_Sup_2_L
90	10pp	Polar 10p	Default	Van Essen et al 2012b,Ongur et al 2003, Bludau et al 2014	OFCmed_L

### Sheet: ID_abdominal_MRI
Table S2: The ID of abdominal MRI traits used in this study. This sheet dispays the 11 abdominal imaging traits. More details can be found in Liu et al. 2021 (https://doi.org/10.7554/eLife.65554).
ID	Name	Category	Discovery sample number	Ancestry	url
GCST90016666	Liver volume	Liver	32860	European	http://ftp.ebi.ac.uk/pub/databases/gwas/summary_statistics/GCST90016001-GCST90017000/GCST90016666/
GCST90016667	Spleen volume	Spleen	32860	European	http://ftp.ebi.ac.uk/pub/databases/gwas/summary_statistics/GCST90016001-GCST90017000/GCST90016667/
GCST90016668	Lung volume	Lung	32860	European	http://ftp.ebi.ac.uk/pub/databases/gwas/summary_statistics/GCST90016001-GCST90017000/GCST90016668/
GCST90016669	Pancreas volume	Pancreas	31758	European	http://ftp.ebi.ac.uk/pub/databases/gwas/summary_statistics/GCST90016001-GCST90017000/GCST90016669/
GCST90016670	Kidney volume	Kidney	32860	European	http://ftp.ebi.ac.uk/pub/databases/gwas/summary_statistics/GCST90016001-GCST90017000/GCST90016670/
GCST90016671	Visceral adipose tissue volume	adipose tissue	32860	European	http://ftp.ebi.ac.uk/pub/databases/gwas/summary_statistics/GCST90016001-GCST90017000/GCST90016671/
GCST90016672	Abdominal subcutaneous adipose tissue volume	adipose tissue	32860	European	http://ftp.ebi.ac.uk/pub/databases/gwas/summary_statistics/GCST90016001-GCST90017000/GCST90016672/
GCST90016673	Percent liver fat	Liver	32858	European	http://ftp.ebi.ac.uk/pub/databases/gwas/summary_statistics/GCST90016001-GCST90017000/GCST90016673/
GCST90016674	Liver iron content	Liver	32858	European	http://ftp.ebi.ac.uk/pub/databases/gwas/summary_statistics/GCST90016001-GCST90017000/GCST90016674/
GCST90016675	Pancreas fat	Pancreas	25617	European	http://ftp.ebi.ac.uk/pub/databases/gwas/summary_statistics/GCST90016001-GCST90017000/GCST90016675/
GCST90016676	Pancreas iron content	Pancreas	25617	European	http://ftp.ebi.ac.uk/pub/databases/gwas/summary_statistics/GCST90016001-GCST90017000/GCST90016676/

### Sheet: ID_skeleton_DXA
Table S2: The ID of skeleton DXA traits used in this study. This sheet dispays the 8 skeleton imaging traits. More details can be found in Kun et al. 2023 (https://doi.org/10.1101/2023.01.03.521284).
Name	Category	url
Average Humerus	Humerus	https://utexas.app.box.com/s/vli4rb4ise7qbdx5gmgpakga5n9ce2lr
Average Femur	Femur	https://utexas.app.box.com/s/vli4rb4ise7qbdx5gmgpakga5n9ce2lr
Hip Width	Hip	https://utexas.app.box.com/s/vli4rb4ise7qbdx5gmgpakga5n9ce2lr
Torso Length	Torso	https://utexas.app.box.com/s/vli4rb4ise7qbdx5gmgpakga5n9ce2lr
Average Tibia	Tibia	https://utexas.app.box.com/s/vli4rb4ise7qbdx5gmgpakga5n9ce2lr
Shoulder Width	Shoulder	https://utexas.app.box.com/s/vli4rb4ise7qbdx5gmgpakga5n9ce2lr
Average Tibiofemoral_Angle	Tibiofemoral	https://utexas.app.box.com/s/vli4rb4ise7qbdx5gmgpakga5n9ce2lr
Average Forearm	Forearm	https://utexas.app.box.com/s/vli4rb4ise7qbdx5gmgpakga5n9ce2lr
