## Supplementary material for "Inferring Multi-Organ Genetic Causal Connections using Imaging and Clinical Data through Mendelian Randomization": supp_table: TableS6_skeleton_clinical_outcomes.xlsx

### Sheet: MR_nIDP_IDP
Table S6: Mendelian randomization results on skeleton imaging traits. This sheet displays the results (5% FDR significance level) when clinical endpoints are the exposure and skeleton imaging traits are the outcome.
id.exposure	exp.category	id.outcome	method	nsnp	b	se	pval	fdr_p	MR-Egger intercept Pvalue	snps
Systemic connective tissue disorders	Musculoskeletal and connective (M13)	Average_Tibia length	Inverse variance weighted (fixed effects)	13	-0.000570894	0.000118433	1.43e-06	0.00015897	0.806061	rs34339105,rs3800333,rs3807307,rs3873444,rs62404828,rs6679677,rs72891915,rs7731626,rs9267092,rs9273438,rs9277476,rs9380189,rs998683
Systemic connective tissue disorders	Musculoskeletal and connective (M13)	Average_Tibia length	MR Egger	13	-0.000508605	0.000274526	0.0909289	0.974883	0.806061	rs34339105,rs3800333,rs3807307,rs3873444,rs62404828,rs6679677,rs72891915,rs7731626,rs9267092,rs9273438,rs9277476,rs9380189,rs998683
Systemic connective tissue disorders	Musculoskeletal and connective (M13)	Average_Tibia length	Inverse variance weighted (multiplicative random effects)	13	-0.000570894	8.42e-05	1.2e-11	1.69e-08	0.806061	rs34339105,rs3800333,rs3807307,rs3873444,rs62404828,rs6679677,rs72891915,rs7731626,rs9267092,rs9273438,rs9277476,rs9380189,rs998683
Systemic connective tissue disorders	Musculoskeletal and connective (M13)	Average_Tibia length	Weighted mode	13	-0.000547913	0.000170652	0.00748253	0.911124	0.806061	rs34339105,rs3800333,rs3807307,rs3873444,rs62404828,rs6679677,rs72891915,rs7731626,rs9267092,rs9273438,rs9277476,rs9380189,rs998683
Systemic connective tissue disorders	Musculoskeletal and connective (M13)	Average_Tibia length	Weighted median	13	-0.000495983	0.000160151	0.00195506	0.209521	0.806061	rs34339105,rs3800333,rs3807307,rs3873444,rs62404828,rs6679677,rs72891915,rs7731626,rs9267092,rs9273438,rs9277476,rs9380189,rs998683
Systemic connective tissue disorders	Musculoskeletal and connective (M13)	Average_Tibia length	DIVW	13	-0.000578794	0.000122238	1.1e-06	0.000117049	0.806061	rs34339105,rs3800333,rs3807307,rs3873444,rs62404828,rs6679677,rs72891915,rs7731626,rs9267092,rs9273438,rs9277476,rs9380189,rs998683
Systemic connective tissue disorders	Musculoskeletal and connective (M13)	Average_Tibia length	mr_raps	13	-0.000575435	0.00012603	4.97e-06	0.000551938	0.806061	rs34339105,rs3800333,rs3807307,rs3873444,rs62404828,rs6679677,rs72891915,rs7731626,rs9267092,rs9273438,rs9277476,rs9380189,rs998683
Systemic connective tissue disorders	Musculoskeletal and connective (M13)	Average_Tibia length	GRAPPLE	13	-0.000575166	0.000124434	3.8e-06	0.003981	0.806061	rs34339105,rs3800333,rs3807307,rs3873444,rs62404828,rs6679677,rs72891915,rs7731626,rs9267092,rs9273438,rs9277476,rs9380189,rs998683
Systemic connective tissue disorders	Musculoskeletal and connective (M13)	Torso_Length length	Inverse variance weighted (fixed effects)	13	0.00128712	0.000216286	2.66e-09	1.02e-06	0.499724	rs34339105,rs3800333,rs3807307,rs3873444,rs62404828,rs6679677,rs72891915,rs7731626,rs9267092,rs9273438,rs9277476,rs9380189,rs998683
Systemic connective tissue disorders	Musculoskeletal and connective (M13)	Torso_Length length	MR Egger	13	0.000944116	0.000544776	0.110992	0.974883	0.499724	rs34339105,rs3800333,rs3807307,rs3873444,rs62404828,rs6679677,rs72891915,rs7731626,rs9267092,rs9273438,rs9277476,rs9380189,rs998683
Systemic connective tissue disorders	Musculoskeletal and connective (M13)	Torso_Length length	Inverse variance weighted (multiplicative random effects)	13	0.00128712	0.000229943	2.17e-08	1.83e-05	0.499724	rs34339105,rs3800333,rs3807307,rs3873444,rs62404828,rs6679677,rs72891915,rs7731626,rs9267092,rs9273438,rs9277476,rs9380189,rs998683
Systemic connective tissue disorders	Musculoskeletal and connective (M13)	Torso_Length length	Weighted mode	13	0.00121654	0.000302922	0.00171167	0.654372	0.499724	rs34339105,rs3800333,rs3807307,rs3873444,rs62404828,rs6679677,rs72891915,rs7731626,rs9267092,rs9273438,rs9277476,rs9380189,rs998683
Systemic connective tissue disorders	Musculoskeletal and connective (M13)	Torso_Length length	Weighted median	13	0.00122046	0.000287564	2.19e-05	0.0234574	0.499724	rs34339105,rs3800333,rs3807307,rs3873444,rs62404828,rs6679677,rs72891915,rs7731626,rs9267092,rs9273438,rs9277476,rs9380189,rs998683
Systemic connective tissue disorders	Musculoskeletal and connective (M13)	Torso_Length length	DIVW	13	0.00130493	0.000225279	3.47e-09	1.22e-06	0.499724	rs34339105,rs3800333,rs3807307,rs3873444,rs62404828,rs6679677,rs72891915,rs7731626,rs9267092,rs9273438,rs9277476,rs9380189,rs998683
Systemic connective tissue disorders	Musculoskeletal and connective (M13)	Torso_Length length	mr_raps	13	0.00129693	0.000231417	2.09e-08	5.88e-06	0.499724	rs34339105,rs3800333,rs3807307,rs3873444,rs62404828,rs6679677,rs72891915,rs7731626,rs9267092,rs9273438,rs9277476,rs9380189,rs998683
Systemic connective tissue disorders	Musculoskeletal and connective (M13)	Torso_Length length	GRAPPLE	13	0.00130861	0.000244874	9.09e-08	0.000191662	0.499724	rs34339105,rs3800333,rs3807307,rs3873444,rs62404828,rs6679677,rs72891915,rs7731626,rs9267092,rs9273438,rs9277476,rs9380189,rs998683
Other systemic involvement of connective tissue (FG)	OTHERS	Average_Tibia length	Inverse variance weighted (fixed effects)	11	-0.000500856	0.000117656	2.07e-05	0.0013654	0.963806	rs2004640,rs28688825,rs28746879,rs4981844,rs62397630,rs72891915,rs7731626,rs9267092,rs9268543,rs9277476,rs998683
Other systemic involvement of connective tissue (FG)	OTHERS	Average_Tibia length	MR Egger	11	-0.000489203	0.000276093	0.110179	0.974883	0.963806	rs2004640,rs28688825,rs28746879,rs4981844,rs62397630,rs72891915,rs7731626,rs9267092,rs9268543,rs9277476,rs998683
Other systemic involvement of connective tissue (FG)	OTHERS	Average_Tibia length	Inverse variance weighted (multiplicative random effects)	11	-0.000500856	0.000111568	7.15e-06	0.00301348	0.963806	rs2004640,rs28688825,rs28746879,rs4981844,rs62397630,rs72891915,rs7731626,rs9267092,rs9268543,rs9277476,rs998683
Other systemic involvement of connective tissue (FG)	OTHERS	Average_Tibia length	Weighted mode	11	-0.00053645	0.000171457	0.0107127	0.983791	0.963806	rs2004640,rs28688825,rs28746879,rs4981844,rs62397630,rs72891915,rs7731626,rs9267092,rs9268543,rs9277476,rs998683
Other systemic involvement of connective tissue (FG)	OTHERS	Average_Tibia length	Weighted median	11	-0.000439687	0.000166448	0.00825191	0.33452	0.963806	rs2004640,rs28688825,rs28746879,rs4981844,rs62397630,rs72891915,rs7731626,rs9267092,rs9268543,rs9277476,rs998683
Other systemic involvement of connective tissue (FG)	OTHERS	Average_Tibia length	DIVW	11	-0.000508923	0.000121788	1.47e-05	0.000936205	0.963806	rs2004640,rs28688825,rs28746879,rs4981844,rs62397630,rs72891915,rs7731626,rs9267092,rs9268543,rs9277476,rs998683
Other systemic involvement of connective tissue (FG)	OTHERS	Average_Tibia length	mr_raps	11	-0.000523167	0.000125478	3.05e-05	0.002146	0.963806	rs2004640,rs28688825,rs28746879,rs4981844,rs62397630,rs72891915,rs7731626,rs9267092,rs9268543,rs9277476,rs998683
Other systemic involvement of connective tissue (FG)	OTHERS	Average_Tibia length	GRAPPLE	11	-0.000514611	0.000124569	3.61e-05	0.0169103	0.963806	rs2004640,rs28688825,rs28746879,rs4981844,rs62397630,rs72891915,rs7731626,rs9267092,rs9268543,rs9277476,rs998683

### Sheet: MR_IDP_nIDP
Table S6: Mendelian randomization results on skeleton. This sheet displays the results (5% FDR significance level) when skeleton imaging traits are the exposure and clinical endpoints are the outcome.
id.exposure	id.outcome	out.category	method	nsnp	b	se	pval	fdr_p	MR-Egger intercept pvalue	snps
Average_Humerus	Erysipelas	Infectious and parasitic (AB1)	Inverse variance weighted (fixed effects)	26	22.8996	5.50912	3.23e-05	0.00194887	0.35753	rs11205277,rs12450214,rs12790261,rs142106866,rs143384,rs1469069,rs16854114,rs1859163,rs1927696,rs2045839,rs2326844,rs2690720,rs34466731,rs3741760,rs3817428,rs3825199,rs4075733,rs42064,rs4544515,rs5029277,rs56090709,rs62541927,rs6503984,rs6816817,rs7704555,rs7720861
Average_Humerus length	Erysipelas	Infectious and parasitic (AB1)	MR Egger	26	36.9291	15.9374	0.0293462	0.974883	0.35753	rs11205277,rs12450214,rs12790261,rs142106866,rs143384,rs1469069,rs16854114,rs1859163,rs1927696,rs2045839,rs2326844,rs2690720,rs34466731,rs3741760,rs3817428,rs3825199,rs4075733,rs42064,rs4544515,rs5029277,rs56090709,rs62541927,rs6503984,rs6816817,rs7704555,rs7720861
Average_Humerus length	Erysipelas	Infectious and parasitic (AB1)	Inverse variance weighted (multiplicative random effects)	26	22.8996	5.48615	2.99e-05	0.0105113	0.35753	rs11205277,rs12450214,rs12790261,rs142106866,rs143384,rs1469069,rs16854114,rs1859163,rs1927696,rs2045839,rs2326844,rs2690720,rs34466731,rs3741760,rs3817428,rs3825199,rs4075733,rs42064,rs4544515,rs5029277,rs56090709,rs62541927,rs6503984,rs6816817,rs7704555,rs7720861
Average_Humerus length	Erysipelas	Infectious and parasitic (AB1)	Weighted mode	26	19.9361	12.1433	0.113165	0.983791	0.35753	rs11205277,rs12450214,rs12790261,rs142106866,rs143384,rs1469069,rs16854114,rs1859163,rs1927696,rs2045839,rs2326844,rs2690720,rs34466731,rs3741760,rs3817428,rs3825199,rs4075733,rs42064,rs4544515,rs5029277,rs56090709,rs62541927,rs6503984,rs6816817,rs7704555,rs7720861
Average_Humerus length	Erysipelas	Infectious and parasitic (AB1)	Weighted median	26	23.4937	8.14153	0.00390588	0.241212	0.35753	rs11205277,rs12450214,rs12790261,rs142106866,rs143384,rs1469069,rs16854114,rs1859163,rs1927696,rs2045839,rs2326844,rs2690720,rs34466731,rs3741760,rs3817428,rs3825199,rs4075733,rs42064,rs4544515,rs5029277,rs56090709,rs62541927,rs6503984,rs6816817,rs7704555,rs7720861
Average_Humerus length	Erysipelas	Infectious and parasitic (AB1)	DIVW	26	23.3316	5.64961	1.82e-05	0.0010779	0.35753	rs11205277,rs12450214,rs12790261,rs142106866,rs143384,rs1469069,rs16854114,rs1859163,rs1927696,rs2045839,rs2326844,rs2690720,rs34466731,rs3741760,rs3817428,rs3825199,rs4075733,rs42064,rs4544515,rs5029277,rs56090709,rs62541927,rs6503984,rs6816817,rs7704555,rs7720861
Average_Humerus length	Erysipelas	Infectious and parasitic (AB1)	mr_raps	26	23.7133	5.79895	4.33e-05	0.00268335	0.35753	rs11205277,rs12450214,rs12790261,rs142106866,rs143384,rs1469069,rs16854114,rs1859163,rs1927696,rs2045839,rs2326844,rs2690720,rs34466731,rs3741760,rs3817428,rs3825199,rs4075733,rs42064,rs4544515,rs5029277,rs56090709,rs62541927,rs6503984,rs6816817,rs7704555,rs7720861
Average_Humerus length	Erysipelas	Infectious and parasitic (AB1)	GRAPPLE	26	23.5622	5.80956	5e-05	0.021067	0.35753	rs11205277,rs12450214,rs12790261,rs142106866,rs143384,rs1469069,rs16854114,rs1859163,rs1927696,rs2045839,rs2326844,rs2690720,rs34466731,rs3741760,rs3817428,rs3825199,rs4075733,rs42064,rs4544515,rs5029277,rs56090709,rs62541927,rs6503984,rs6816817,rs7704555,rs7720861
Torso_Length length	Coronary angioplasty	Circulatory system (I9)	Inverse variance weighted (fixed effects)	9	41.4412	7.58519	4.67e-08	9.84e-06	0.856135	rs1173734,rs1891308,rs2854747,rs4241406,rs4800452,rs61146205,rs6663322,rs7214743,rs979012
Torso_Length length	Coronary angioplasty	Circulatory system (I9)	MR Egger	9	31.8351	51.6292	0.557005	0.997888	0.856135	rs1173734,rs1891308,rs2854747,rs4241406,rs4800452,rs61146205,rs6663322,rs7214743,rs979012
Torso_Length length	Coronary angioplasty	Circulatory system (I9)	Inverse variance weighted (multiplicative random effects)	9	41.4412	4.92529	3.96e-17	1.67e-13	0.856135	rs1173734,rs1891308,rs2854747,rs4241406,rs4800452,rs61146205,rs6663322,rs7214743,rs979012
Torso_Length length	Coronary angioplasty	Circulatory system (I9)	Weighted mode	9	37.5026	15.5469	0.0423606	0.983791	0.856135	rs1173734,rs1891308,rs2854747,rs4241406,rs4800452,rs61146205,rs6663322,rs7214743,rs979012
Torso_Length length	Coronary angioplasty	Circulatory system (I9)	Weighted median	9	39.7368	10.2394	0.00010413	0.0534804	0.856135	rs1173734,rs1891308,rs2854747,rs4241406,rs4800452,rs61146205,rs6663322,rs7214743,rs979012
Torso_Length length	Coronary angioplasty	Circulatory system (I9)	DIVW	9	42.5469	8.14117	8.65e-08	1.52e-05	0.856135	rs1173734,rs1891308,rs2854747,rs4241406,rs4800452,rs61146205,rs6663322,rs7214743,rs979012
Torso_Length length	Coronary angioplasty	Circulatory system (I9)	mr_raps	9	41.813	8.38534	6.15e-07	9.69e-05	0.856135	rs1173734,rs1891308,rs2854747,rs4241406,rs4800452,rs61146205,rs6663322,rs7214743,rs979012
Torso_Length length	Coronary angioplasty	Circulatory system (I9)	GRAPPLE	9	41.9643	8.20667	3.16e-07	0.00044459	0.856135	rs1173734,rs1891308,rs2854747,rs4241406,rs4800452,rs61146205,rs6663322,rs7214743,rs979012
Torso_Length length	Major coronary heart disease event	Circulatory system (I9)	Inverse variance weighted (fixed effects)	9	22.5766	4.64293	1.16e-06	0.000139568	0.727826	rs1173734,rs1891308,rs2854747,rs4241406,rs4800452,rs61146205,rs6663322,rs7214743,rs979012
Torso_Length length	Major coronary heart disease event	Circulatory system (I9)	MR Egger	9	11.251	31.6041	0.73233	0.997888	0.727826	rs1173734,rs1891308,rs2854747,rs4241406,rs4800452,rs61146205,rs6663322,rs7214743,rs979012
Torso_Length length	Major coronary heart disease event	Circulatory system (I9)	Inverse variance weighted (multiplicative random effects)	9	22.5766	3.69187	9.64e-10	1.02e-06	0.727826	rs1173734,rs1891308,rs2854747,rs4241406,rs4800452,rs61146205,rs6663322,rs7214743,rs979012
Torso_Length length	Major coronary heart disease event	Circulatory system (I9)	Weighted mode	9	26.5548	9.85033	0.0272496	0.983791	0.727826	rs1173734,rs1891308,rs2854747,rs4241406,rs4800452,rs61146205,rs6663322,rs7214743,rs979012
Torso_Length length	Major coronary heart disease event	Circulatory system (I9)	Weighted median	9	24.8421	6.58651	0.000162164	0.0683681	0.727826	rs1173734,rs1891308,rs2854747,rs4241406,rs4800452,rs61146205,rs6663322,rs7214743,rs979012
Torso_Length length	Major coronary heart disease event	Circulatory system (I9)	DIVW	9	23.1789	4.93903	1.35e-06	0.000136554	0.727826	rs1173734,rs1891308,rs2854747,rs4241406,rs4800452,rs61146205,rs6663322,rs7214743,rs979012
Torso_Length length	Major coronary heart disease event	Circulatory system (I9)	mr_raps	9	22.8828	5.08015	6.66e-06	0.000668303	0.727826	rs1173734,rs1891308,rs2854747,rs4241406,rs4800452,rs61146205,rs6663322,rs7214743,rs979012
Torso_Length length	Major coronary heart disease event	Circulatory system (I9)	GRAPPLE	9	22.922	5.0083	4.72e-06	0.003981	0.727826	rs1173734,rs1891308,rs2854747,rs4241406,rs4800452,rs61146205,rs6663322,rs7214743,rs979012
Torso_Length length	Coronary atherosclerosis	Circulatory system (I9)	Inverse variance weighted (fixed effects)	9	18.7159	4.59242	4.59e-05	0.00242089	0.469047	rs1173734,rs1891308,rs2854747,rs4241406,rs4800452,rs61146205,rs6663322,rs7214743,rs979012
Torso_Length length	Coronary atherosclerosis	Circulatory system (I9)	MR Egger	9	-4.95225	31.2616	0.878604	0.997888	0.469047	rs1173734,rs1891308,rs2854747,rs4241406,rs4800452,rs61146205,rs6663322,rs7214743,rs979012
Torso_Length length	Coronary atherosclerosis	Circulatory system (I9)	Inverse variance weighted (multiplicative random effects)	9	18.7159	3.99431	2.79e-06	0.00147077	0.469047	rs1173734,rs1891308,rs2854747,rs4241406,rs4800452,rs61146205,rs6663322,rs7214743,rs979012
Torso_Length length	Coronary atherosclerosis	Circulatory system (I9)	Weighted mode	9	28.3758	11.0484	0.0332147	0.983791	0.469047	rs1173734,rs1891308,rs2854747,rs4241406,rs4800452,rs61146205,rs6663322,rs7214743,rs979012
Torso_Length length	Coronary atherosclerosis	Circulatory system (I9)	Weighted median	9	24.0656	6.20058	0.000103946	0.0534804	0.469047	rs1173734,rs1891308,rs2854747,rs4241406,rs4800452,rs61146205,rs6663322,rs7214743,rs979012
Torso_Length length	Coronary atherosclerosis	Circulatory system (I9)	DIVW	9	19.2152	4.83522	3.53e-05	0.00173233	0.469047	rs1173734,rs1891308,rs2854747,rs4241406,rs4800452,rs61146205,rs6663322,rs7214743,rs979012
Torso_Length length	Coronary atherosclerosis	Circulatory system (I9)	mr_raps	9	19.0424	4.97579	0.000129706	0.00590244	0.469047	rs1173734,rs1891308,rs2854747,rs4241406,rs4800452,rs61146205,rs6663322,rs7214743,rs979012
Torso_Length length	Coronary atherosclerosis	Circulatory system (I9)	GRAPPLE	9	19.4733	4.93482	7.94e-05	0.0300238	0.469047	rs1173734,rs1891308,rs2854747,rs4241406,rs4800452,rs61146205,rs6663322,rs7214743,rs979012
Torso_Length length	Myocardial infarction, strict	Circulatory system (I9)	Inverse variance weighted (fixed effects)	9	24.9562	6.07735	4.02e-05	0.00217186	0.925706	rs1173734,rs1891308,rs2854747,rs4241406,rs4800452,rs61146205,rs6663322,rs7214743,rs979012
Torso_Length length	Myocardial infarction, strict	Circulatory system (I9)	MR Egger	9	21.0027	41.3506	0.627121	0.997888	0.925706	rs1173734,rs1891308,rs2854747,rs4241406,rs4800452,rs61146205,rs6663322,rs7214743,rs979012
Torso_Length length	Myocardial infarction, strict	Circulatory system (I9)	Inverse variance weighted (multiplicative random effects)	9	24.9562	5.15628	1.3e-06	0.000782124	0.925706	rs1173734,rs1891308,rs2854747,rs4241406,rs4800452,rs61146205,rs6663322,rs7214743,rs979012
Torso_Length length	Myocardial infarction, strict	Circulatory system (I9)	Weighted mode	9	24.2858	12.3692	0.0852079	0.983791	0.925706	rs1173734,rs1891308,rs2854747,rs4241406,rs4800452,rs61146205,rs6663322,rs7214743,rs979012
Torso_Length length	Myocardial infarction, strict	Circulatory system (I9)	Weighted median	9	25.5372	7.91959	0.00126167	0.17377	0.925706	rs1173734,rs1891308,rs2854747,rs4241406,rs4800452,rs61146205,rs6663322,rs7214743,rs979012
Torso_Length length	Myocardial infarction, strict	Circulatory system (I9)	DIVW	9	25.6218	6.401	3.13e-05	0.00164957	0.925706	rs1173734,rs1891308,rs2854747,rs4241406,rs4800452,rs61146205,rs6663322,rs7214743,rs979012
Torso_Length length	Myocardial infarction, strict	Circulatory system (I9)	mr_raps	9	25.6657	6.59979	0.000100714	0.00488059	0.925706	rs1173734,rs1891308,rs2854747,rs4241406,rs4800452,rs61146205,rs6663322,rs7214743,rs979012
Torso_Length length	Myocardial infarction, strict	Circulatory system (I9)	GRAPPLE	9	25.5711	6.50904	8.55e-05	0.0300238	0.925706	rs1173734,rs1891308,rs2854747,rs4241406,rs4800452,rs61146205,rs6663322,rs7214743,rs979012
Torso_Length length	Coronary revascularization (ANGIO or CABG)	Circulatory system (I9)	Inverse variance weighted (fixed effects)	9	39.234	6.28949	4.43e-10	2.67e-07	0.637319	rs1173734,rs1891308,rs2854747,rs4241406,rs4800452,rs61146205,rs6663322,rs7214743,rs979012
Torso_Length length	Coronary revascularization (ANGIO or CABG)	Circulatory system (I9)	MR Egger	9	60.1151	42.8473	0.20338	0.997888	0.637319	rs1173734,rs1891308,rs2854747,rs4241406,rs4800452,rs61146205,rs6663322,rs7214743,rs979012
Torso_Length length	Coronary revascularization (ANGIO or CABG)	Circulatory system (I9)	Inverse variance weighted (multiplicative random effects)	9	39.234	5.69432	5.58e-12	1.18e-08	0.637319	rs1173734,rs1891308,rs2854747,rs4241406,rs4800452,rs61146205,rs6663322,rs7214743,rs979012
Torso_Length length	Coronary revascularization (ANGIO or CABG)	Circulatory system (I9)	Weighted mode	9	34.6564	13.7489	0.0357712	0.983791	0.637319	rs1173734,rs1891308,rs2854747,rs4241406,rs4800452,rs61146205,rs6663322,rs7214743,rs979012
Torso_Length length	Coronary revascularization (ANGIO or CABG)	Circulatory system (I9)	Weighted median	9	38.3998	9.21579	3.09e-05	0.0260539	0.637319	rs1173734,rs1891308,rs2854747,rs4241406,rs4800452,rs61146205,rs6663322,rs7214743,rs979012
Torso_Length length	Coronary revascularization (ANGIO or CABG)	Circulatory system (I9)	DIVW	9	40.2813	6.83721	1.91e-09	8.69e-07	0.637319	rs1173734,rs1891308,rs2854747,rs4241406,rs4800452,rs61146205,rs6663322,rs7214743,rs979012
Torso_Length length	Coronary revascularization (ANGIO or CABG)	Circulatory system (I9)	mr_raps	9	39.7859	7.01357	1.41e-08	4.23e-06	0.637319	rs1173734,rs1891308,rs2854747,rs4241406,rs4800452,rs61146205,rs6663322,rs7214743,rs979012
Torso_Length length	Coronary revascularization (ANGIO or CABG)	Circulatory system (I9)	GRAPPLE	9	39.3872	6.92669	1.3e-08	5.47e-05	0.637319	rs1173734,rs1891308,rs2854747,rs4241406,rs4800452,rs61146205,rs6663322,rs7214743,rs979012
Torso_Length length	Internal derangement of knee	Musculoskeletal and connective (M13)	Inverse variance weighted (fixed effects)	9	-21.9162	4.70481	3.19e-06	0.000292289	0.331364	rs1173734,rs1891308,rs2854747,rs4241406,rs4800452,rs61146205,rs6663322,rs7214743,rs979012
Torso_Length length	Internal derangement of knee	Musculoskeletal and connective (M13)	MR Egger	9	12.1979	33.0471	0.722961	0.997888	0.331364	rs1173734,rs1891308,rs2854747,rs4241406,rs4800452,rs61146205,rs6663322,rs7214743,rs979012
Torso_Length length	Internal derangement of knee	Musculoskeletal and connective (M13)	Inverse variance weighted (multiplicative random effects)	9	-21.9162	4.88097	7.12e-06	0.00301348	0.331364	rs1173734,rs1891308,rs2854747,rs4241406,rs4800452,rs61146205,rs6663322,rs7214743,rs979012
Torso_Length length	Internal derangement of knee	Musculoskeletal and connective (M13)	Weighted mode	9	-31.2417	11.0233	0.0220091	0.983791	0.331364	rs1173734,rs1891308,rs2854747,rs4241406,rs4800452,rs61146205,rs6663322,rs7214743,rs979012
Torso_Length length	Internal derangement of knee	Musculoskeletal and connective (M13)	Weighted median	9	-24.288	6.55702	0.000212126	0.0813022	0.331364	rs1173734,rs1891308,rs2854747,rs4241406,rs4800452,rs61146205,rs6663322,rs7214743,rs979012
Torso_Length length	Internal derangement of knee	Musculoskeletal and connective (M13)	DIVW	9	-22.501	4.99075	3.26e-06	0.00028081	0.331364	rs1173734,rs1891308,rs2854747,rs4241406,rs4800452,rs61146205,rs6663322,rs7214743,rs979012
Torso_Length length	Internal derangement of knee	Musculoskeletal and connective (M13)	mr_raps	9	-23.1809	5.14113	6.52e-06	0.000668303	0.331364	rs1173734,rs1891308,rs2854747,rs4241406,rs4800452,rs61146205,rs6663322,rs7214743,rs979012
Torso_Length length	Internal derangement of knee	Musculoskeletal and connective (M13)	GRAPPLE	9	-23.2282	5.30316	1.19e-05	0.0071458	0.331364	rs1173734,rs1891308,rs2854747,rs4241406,rs4800452,rs61146205,rs6663322,rs7214743,rs979012
Torso_Length length	Meniscus derangement	Musculoskeletal and connective (M13)	Inverse variance weighted (fixed effects)	9	-24.7849	5.58654	9.14e-06	0.000676149	0.449576	rs1173734,rs1891308,rs2854747,rs4241406,rs4800452,rs61146205,rs6663322,rs7214743,rs979012
Torso_Length length	Meniscus derangement	Musculoskeletal and connective (M13)	MR Egger	9	5.3316	38.0214	0.892431	0.997888	0.449576	rs1173734,rs1891308,rs2854747,rs4241406,rs4800452,rs61146205,rs6663322,rs7214743,rs979012
Torso_Length length	Meniscus derangement	Musculoskeletal and connective (M13)	Inverse variance weighted (multiplicative random effects)	9	-24.7849	4.87849	3.77e-07	0.000264587	0.449576	rs1173734,rs1891308,rs2854747,rs4241406,rs4800452,rs61146205,rs6663322,rs7214743,rs979012
Torso_Length length	Meniscus derangement	Musculoskeletal and connective (M13)	Weighted mode	9	-24.4	10.3184	0.0456218	0.983791	0.449576	rs1173734,rs1891308,rs2854747,rs4241406,rs4800452,rs61146205,rs6663322,rs7214743,rs979012
Torso_Length length	Meniscus derangement	Musculoskeletal and connective (M13)	Weighted median	9	-25.6764	7.32815	0.000458662	0.120717	0.449576	rs1173734,rs1891308,rs2854747,rs4241406,rs4800452,rs61146205,rs6663322,rs7214743,rs979012
Torso_Length length	Meniscus derangement	Musculoskeletal and connective (M13)	DIVW	9	-25.4462	5.90862	8.29e-06	0.000592257	0.449576	rs1173734,rs1891308,rs2854747,rs4241406,rs4800452,rs61146205,rs6663322,rs7214743,rs979012
Torso_Length length	Meniscus derangement	Musculoskeletal and connective (M13)	mr_raps	9	-26.2628	6.10705	1.7e-05	0.00138683	0.449576	rs1173734,rs1891308,rs2854747,rs4241406,rs4800452,rs61146205,rs6663322,rs7214743,rs979012
Torso_Length length	Meniscus derangement	Musculoskeletal and connective (M13)	GRAPPLE	9	-26.0615	6.01855	1.49e-05	0.00785109	0.449576	rs1173734,rs1891308,rs2854747,rs4241406,rs4800452,rs61146205,rs6663322,rs7214743,rs979012
